# Aggregating data to accelerate personalized therapy in heart failure (ADAPT-HF)

**DOI:** 10.64898/2026.07.13.26357501

**Authors:** Chris Roeder, Carsten Gorg, Atefeh Talebi, Laura Stevens, Denise Scholtens, Laura Rasmussen-Torvik, Laura M Alagna, Sanjiv Shah, Jennifer Hall, Amar Das, Pardeep Jhund, David Kao

## Abstract

**Background:** Increased public access to data from disparate sources provides opportunities to study and validate predictive and subphenotype models in heterogeneous disease conditions using aggregated individual patient data. Robust, explicit, and transparent harmonization of data elements is critical to ensure interpretability, reproducibility, and generalizability of secondary and retrospective analyses.

**Methods & Results:** We designed and implemented ADAPT (Aggregating Data to Accelerate Personalized Therapy), a scalable framework using multiple software packages (R, SQL, BigQuery) that enables rapid, explicit harmonization of structured data elements from randomized trials and observational studies using a standard spreadsheet interface. User-specified criteria are applied to primary study data to produce harmonized longitudinal datasets comprised of demographics, medical history, quantitative observations, repeated measures, and clinical outcomes. We demonstrate this functionality using 26 clinical studies found in the National Heart, Lung, and Blood Institute’s BioLINCC resource. We illustrate the scalability of ADAPT to the order of billions of datapoints using administrative clinical data in a cloud-computing platform. We also present examples of collaborators using ADAPT for independent harmonization tasks for secondary analyses and democratization of publicly available data.

**Conclusion:** ADAPT is a disease-agnostic, extensible, and scalable platform to support robust, transparent harmonization of structured research data using interfaces accessible to a variety of researchers regardless of programming ability. It extends FAIR principles beyond research data to also represent harmonization analyses by improving <u>F</u>indability of harmonization decisions, <u>A</u>ccessibility of methods to other stakeholders, <u>I</u>nteroperability with independent analyses and datasets, and <u>R</u>eusability through efficient implementation in a variety of analysis environments.
