## Supplementary material for "Aggregating data to accelerate personalized therapy in heart failure (ADAPT-HF)": Harmonization definitions: Cohort visit yrs.csv

study	cohort	cohort_name	visit	visit_yr
FHS	0	Original	1	0
FHS	0	Original	2	2
FHS	0	Original	3	4
FHS	0	Original	4	6
FHS	0	Original	5	8
FHS	0	Original	6	10
FHS	0	Original	7	12
FHS	0	Original	8	14
FHS	0	Original	9	16
FHS	0	Original	10	18
FHS	0	Original	11	20
FHS	0	Original	12	22
FHS	0	Original	13	24
FHS	0	Original	14	26
FHS	0	Original	15	28
FHS	0	Original	16	30
FHS	0	Original	17	32
FHS	0	Original	18	34
FHS	0	Original	19	36
FHS	0	Original	20	38
FHS	0	Original	21	40
FHS	0	Original	22	42
FHS	0	Original	23	44
FHS	0	Original	24	46
FHS	0	Original	25	48
FHS	0	Original	26	50
FHS	0	Original	27	52
FHS	0	Original	28	54
FHS	0	Original	29	56
FHS	0	Original	30	58
FHS	0	Original	31	60
FHS	0	Original	32	62
FHS	1	Offspring	1	0
FHS	1	Offspring	2	5
FHS	1	Offspring	3	10
FHS	1	Offspring	4	15
FHS	1	Offspring	5	20
FHS	1	Offspring	6	25
FHS	1	Offspring	7	30
FHS	1	Offspring	8	35
FHS	1	Offspring	9	40
FHS	1	Offspring	10	45
FHS	3	Gen III	1	0
FHS	3	Gen III	2	6
FHS	3	Gen III	3	14
FHS	2	Offspring spouse	1	0
FHS	2	Offspring spouse	2	6
FHS	2	Offspring spouse	3	14
FHS	7	OMNI 1	1	0
FHS	7	OMNI 1	2	5
FHS	7	OMNI 1	3	10
FHS	7	OMNI 1	4	16
FHS	7	OMNI 1	5	24
FHS	72	OMNI 2	1	0
FHS	72	OMNI 2	2	6
FHS	72	OMNI 2	3	14
ARIC	A	MN	1	0
ARIC	A	MN	2	4
ARIC	A	MN	3	7
ARIC	A	MN	4	10
ARIC	A	MN	5	23
ARIC	A	MN	6	28
ARIC	A	MN	7	30
ARIC	A	MN	8	33
ARIC	B	MD	1	0
ARIC	B	MD	2	4
ARIC	B	MD	3	7
ARIC	B	MD	4	10
ARIC	B	MD	5	23
ARIC	B	MD	6	28
ARIC	B	MD	7	30
ARIC	B	MD	8	33
ARIC	C	MI	1	0
ARIC	C	MI	2	4
ARIC	C	MI	3	7
ARIC	C	MI	4	10
ARIC	C	MI	5	23
ARIC	C	MI	6	28
ARIC	C	MI	7	30
ARIC	C	MI	8	33
ARIC	D	NC	1	0
ARIC	D	NC	2	4
ARIC	D	NC	3	7
ARIC	D	NC	4	10
ARIC	D	NC	5	23
ARIC	D	NC	6	28
ARIC	D	NC	7	30
ARIC	D	NC	33	33
CHS	1	Old	1	0
CHS	1	Old	3	1
CHS	1	Old	4	2
CHS	1	Old	5	3
CHS	1	Old	6	4
CHS	1	Old	7	5
CHS	1	Old	8	6
CHS	1	Old	9	7
CHS	1	Old	10	8
CHS	1	Old	11	9
CHS	1	Old	12	10
CHS	1	Old	13	11
CHS	1	Old	14	12
CHS	1	Old	15	13
CHS	1	Old	16	14
CHS	1	Old	17	15
CHS	1	Old	18	16
CHS	1	Old	19	17
CHS	1	Old	20	18
CHS	1	Old	21	19
CHS	1	Old	22	20
CHS	1	Old	23	21
CHS	1	Old	24	22
CHS	2	New	1	0
CHS	2	New	5	0
CHS	2	New	6	1
CHS	2	New	7	2
CHS	2	New	8	3
CHS	2	New	9	4
CHS	2	New	10	5
CHS	2	New	11	6
CHS	2	New	12	7
CHS	2	New	13	8
CHS	2	New	14	9
CHS	2	New	15	10
CHS	2	New	16	11
CHS	2	New	17	12
CHS	2	New	18	13
CHS	2	New	19	14
CHS	2	New	20	15
CHS	2	New	21	16
CHS	2	New	22	17
CHS	2	New	23	18
CHS	2	New	24	19
MESA	A	A	1	0
MESA	A	A	2	3
MESA	A	A	3	5
MESA	A	A	4	6
MESA	A	A	5	10
MESA	A	A	6	16
MESA	B	B	1	0
MESA	B	B	2	3
MESA	B	B	3	5
MESA	B	B	4	6
MESA	B	B	5	10
MESA	B	B	6	16
MESA	C	C	1	0
MESA	C	C	2	3
MESA	C	C	3	5
MESA	C	C	4	6
MESA	C	C	5	10
MESA	C	C	6	16
MESA	D	D	1	0
MESA	D	D	2	3
MESA	D	D	3	5
MESA	D	D	4	6
MESA	D	D	5	10
MESA	D	D	6	16
MESA	E	E	1	0
MESA	E	E	2	3
MESA	E	E	3	5
MESA	E	E	4	6
MESA	E	E	5	10
MESA	E	E	6	16
MESA	F	F	1	0
MESA	F	F	2	3
MESA	F	F	3	5
MESA	F	F	4	6
MESA	F	F	5	10
MESA	F	F	6	16
JHS	0	JHS	1	0
JHS	0	JHS	2	6
JHS	0	JHS	3	9
JHS	1	ARIC	1	0
JHS	1	ARIC	2	6
JHS	1	ARIC	3	9
