## Supplementary material for "Aggregating data to accelerate personalized therapy in heart failure (ADAPT-HF)": Harmonization definitions: Outcome_maps.csv

out_column	out_abbreviation	out_long
cvdth_hfhosp_status	CVM/HFH	CV mortality/HF hospitalization
cvdth_status	CVM	CV mortality
hfhosp_status	HFH	HF hospitalization
dth_cvhosp_status	ACM/CVH	All-cause mortality/CV hospitalization
dth_status	ACM	All-cause mortality
hosp_status	ACH	All-cause hospitalization
cvhosp_status	CVH	CV hospitalization
noncvdth_status	Non-CVM	Non-CV mortality
noncvhosp_status	Non-CVH	Non-CV hospitalization
los	LOS, days	Length of stay, days
inhosp_dth_status	In-hospital death	In-hospital mortality
wt_kg_bl_1d	Wt. change, day 0 to 1, kg	Weight change, day 0 to 1, kg
wt_kg_bl_2d	Wt. change, day 0 to 2, kg	Weight change, day 0 to 2, kg
wt_kg_bl_3d	Wt. change, day 0 to 3, kg	Weight change, day 0 to 3, kg
wt_kg_bl_last	Wt. change, day 0 to final, kg	Weight change, day 0 to final, kg
I(io_total_1d/1000)	Net I/O day 1, L	Net I/O day 1, L
I(io_total_2d/1000)	Net I/O day 2, L	Net I/O day 2, L
I(io_total_3d/1000)	Net I/O day 3, L	Net I/O day 3, L
gfr_bl_1d_pct	GFR change, day 0 to 1, %	GFR, day 0 to 1, %
gfr_bl_3d_pct	GFR change, day 0 to 3, %	GFR, day 0 to 3, %
vas_global_bl_1d	Global VAS change, day 0 to 1	Global VAS, day 0 to 1
vas_global_bl_2d	Global VAS change, day 0 to 2	Global VAS, day 0 to 2
vas_global_bl_3d	Global VAS, day 0 to 3	Global VAS, day 0 to 3
vas_dyspnea_bl_1d	Dyspnea VAS change, day 0 to 1	Dyspnea VAS, day 0 to 1
vas_dyspnea_bl_2d	Dyspnea VAS change, day 0 to 2	Dyspnea VAS, day 0 to 2
vas_dyspnea_bl_3d	Dyspnea VAS change, day 0 to 3	Dyspnea VAS, day 0 to 3
sixmw_dist_m	6MW, m	6 minute walk, baseline
six_mw_dist_m	6MW, m	6 minute walk, baseline
six_mw_distm_bl	6MW, baseline, m	6 minute walk, baseline, m
six_mw_distm_12w	6MW, 12 weeks, m	6 minute walk, 12 weeks, m
six_mw_distm_52w	6MW, 52 weeks, m	6 minute walk, 52 weeks, m
six_mw_distm_final	6MW final, m	6 minute walk, final visit, m
six_mw_distm_bl_12w	6MW change, bl to 12w, m	Change in six minute walk, baseline to 12 weeks, m
six_mw_distm_bl_24w	6MW change, bl to 24w, m	Change in six minute walk, baseline to 24 weeks, m
six_mw_distm_bl_52w	6MW change, bl to 52w, m	Change in six minute walk, baseline to 52 weeks, m
six_mw_distm_bl_final	6MW change, bl to final, m	Change in six minute walk, baseline to final visit, m
hr_bl_12w	HR change, bl to 12w, bpm	Change in heart rate, baseline to 12 weeks, bpm
hr_bl_52w	HR change, bl to 52w, bpm	Change in heart rate, baseline to 52 weeks, bpm
hr_bl_final	HR change, bl to final, bpm	Change in heart rate, baseline to final visit, bpm
sbp_bl_12w	SBP change, bl to 12w, mm Hg	Change in systolic BP, baseline to 12 weeks, mm Hg
sbp_bl_52w	SBP change, bl to 52w, mm Hg	Change in systolic BP, baseline to 52 weeks, mm Hg
sbp_bl_final	SBP change, bl to final, mm Hg	Change in systolic BP, baseline to final visit, mm Hg
dbp_bl_12w	DBP change, bl to 12w, mm Hg	Change in diastolic BP, baseline to 12 weeks, mm Hg
dbp_bl_52w	DBP change, bl to 52w, mm Hg	Change in diastolic BP, baseline to 52 weeks, mm Hg
dbp_bl_final	DBP change, bl to final, mm Hg	Change in diastolic BP, baseline to final visit, mm Hg
weight_bl_12w_kg	Wt. change, bl to 12w, kg	Change in weight, baseline to 12 weeks, kg
weight_bl_52w_kg	Wt. change, bl to 52w, kg	Change in weight, baseline to 52 weeks, kg
weight_bl_final_kg	Wt. change, bl to final, kg	Change in weight, baseline to final visit, kg
ef_bl_12w	EF change, bl to 12w, %	Change in ejection fraction, baseline to 12 weeks, %
ef_bl_52w	EF change, bl to 52w, %	Change in ejection fraction, baseline to 52 weeks, %
ef_bl_final	EF change, bl to final visit, %	Change in ejection fraction, baseline to final, %
age_cat	Age, yrs	Age, urs
age_val	Age, yrs	Age, yrs
ahf_profile	AHF profile	Acute HF profile
etoh	EtOH	Alcohol use
alt	ALT	ALT
anemia	Anemia	Anemia
angina	Angina	Angina
bbb	BBB	Bundle branch block
aortic_regurg	AR	Aortic regurgitation
aortic_stenosis	AS	Aortic stenosis
af	AF/FLU	Atrial fibrillation/flutter
af_admit	AF on admit	Atrial fibrillation on admit
bmi	BMI	BMI
bmi_val	BMI, kg/m2	BMI value
bnp	BNP	BNP
bnp_val	BNP, pg/ml	BNP value
bsa	BSA, m2	Body surface area
bun	BUN, mg/dL	BUN
crt	CRT	Cardiac resynchronization therapy
cm_etiol	CM etiology	Cardiomyopathy etiology
ckd	CKD	Chronic kidney disease stage
copd	COPD	COPD
cad	CAD	Coronary artery disease
crcl	CrCl	Creatinine clearance
crcl_30	CrCl < 30	Creatinine clearance < 30
cr_val	Creatinine, mg/dL	Creatinine, mg/dL
cur_smoke	Active smoker	Current smoker
dm	DM	Diabetes mellitus
dbp_cat	DBP	Diastolic blood pressure
dbp_val	DBP, mm Hg	Diastolic blood pressure value
dd	Diastolic dysfunction	Diastolic dysfunction
hf_dur	HF dur	Duration of heart failure
hf_dur_val	HF dur, yrs	Duration of heart failure value
edema	Edema	Edema
eprime	e'	E prime
eprime_lat	e' lateral abnormal	E prime lateral
eprime_lat_val	e' lateral	E prime lateral value
eprime_med	e' septal abnormal	E prime septal
eprime_med_val	e' septal	E prime septal value
eeprime_avg	E/e' average	E/e prime avg
eeprime_avg_val	E/e' average,	E/e prime avg value
eeprime_lat	E/e' lateral	E/e prime lateral
eeprime_lat_val	E/e' lateral	E/e prime lateral value
eeprime_med	E/e' septal	E/e prime medial
eeprime_med_val	E/e' septal	E/e prime medial value
ewave_val	E wave	E wave value
echo_done	Echo done	Echo done
ef_val	EF, %	EF value
gls_q	GLS quartile	Global longitudinal strain quartile
hr	HR, bpm	Heart rate
hr_val	HR	Heart rate value
hct	Hematocrit, %	Hematocrit
hld	HLD	Hyperlipidemia
htn	HTN	Hypertension
icd	ICD	Implantable cardiac defibrillator
insulin_spectrum	Insulin status	Insulin dependence
ischemic_cm	Ischemic CM	Ischemic cardiomyopathy
jvp	JVP	Elevated jugular venous pressure
laa	LAA	LA end systolic area
lav_ix	LAV index	LA volume index
lav_ix_val	LAV index, ml/m2	LA volume index value
lbbb	LBBB	LBBB
lvdd	LVDd, cm	LV diastolic diameter
lvedv	LV EDV, mL	LV diastolic volume
ef_cat	EF	LV ejection fraction
lvmass	LV mass	LV mass
lvmass_ix	LV mass index, g/m2	LV mass index
lvmass_ix_val	LV mass index	LV mass index value
lvpwd	LVPWd, cm	LV posterior wall thickness
lvh_type	LV hypertrophy	LVH type
decel_time	MV decel time	Mitral E decel time
decel_time_val	MV decel time	Mitral E decel time value
ea_ratio	E/A	Mitral E/A ratio
ea_ratio_val	E/A ratio	Mitral E/A ratio value
mitral_regurg	MR	Mitral regurgitation
mi	MI	Myocardial infarction
ntbnp	NTBNP	NTBNP
nyha	NYHA	NYHA
acei	ACEI	On ACE-inhibitor
acearb	ACEI/ARB	On ACE/ARB
antiarrhy	Antiarrhythmic	On antiarrhythmic
arb	ARB	On ARB
ASA	ASA	On aspirin
betab	BB	On beta-blocker
cachblk	CCB	On calcium channel blocker
hypog_insulin	DM therapy	On DM therapy
digoxin	Digoxin	On digoxin
hydral	Hydralazine	On hydralazine
insulin	Insulin	On insulin
nitrate	Nitrate	On long-acting nitrate
loop	Loop diuretic	On loop diuretic
mra	MRA	On MRA
oral_hypog	Oral hypoglycemic	On oral hypoglycemic
statin	Statin	On statin
thiazide	Thiazide	On thiazide diuretic
warfarin	Warfarin	On warfarin
ppm	PPM	Pacemaker
pvd	PVD	Peripheral vascular disease
cabg	CABG	Prior CABG
prior_hfh	Prior HFH	Prior HF hospitalization
pci	PCI	Prior PCI
pupr_cat	Pulse pressure	Pulse pressure
pupr_val	Pulse pressure , mm Hg	Pulse pressure value
qrs_120	QRS > 120	QRS > 120 ms
qrs	QRS, ms	QRS interval
race	Race	Race
rales	Rales	Rales
randgroup	Rand group	Randomization group
rbbb	RBBB	RBBB
region	Region	Region
rwt	Rel wall thickness	Relative wall thickness
revasc	CABG or PCI	Revascularization
rveda	RV EDA	RV end diastolic area
rv_function	RV function	RV function
rv_function_topcat	RV function, TOPCAT	RV function - TOPCAT tertile
rvsp	RVSP	RV systolic pressure
rvsp_val	RVSP, mm Hg	RV systolic pressure value
ivs	IVS, cm	Septal wall thickness
aldo_val	Aldosterone	Serum aldosterone value
crp_val	CRP	Serum C-reactive protein value
citp_val	CITP	Serum carboxy-terminal telopeptide of collagen type I value
cgmp_val	cGMP	Serum cGMP value
cystc_val	cystatin C	Serum cystatin C value
et1_val	ET1	Serum endothelin-1 value
galac3_val	Galactin 3	Serum galectin 3 value
ntbnp_val	NTBNP, pg/ml	Serum NT-proBNP value
piiinp_val	PIIINP	Serum pro-collagen III NTP value
tni	Troponin I	Serum troponin I
tni_val	Troponin I, ng/ml	Serum troponin I value
uric_val	Uric acid, mg/dL	Serum uric acid value
sex	Sex	Sex
na	Sodium, mEq/dL	Sodium
stroke	Stroke	Stroke
sbp_cat	SBP	Systolic blood pressure
sbp_val	SBP, mm Hg	Systolic blood pressure value
tob	Ever smoking	Tobacco use
txgroup	Treatment group	Treatment group
tr_val	TR velocity	Tricuspid velocity value
valvdz	Valvular disease	Valvular disease
vtvf	VT/VF	Ventricular tachycardia/fibrillation
six_mw_distm_delta_final	6MW change, bl to final	6MW change, bl to final
six_mw_distm_delta_12w	6MW change, bl to 12w	6MW change, bl to 12w
six_mw_distm_delta_52w	6MW change, bl to 52w	6MW change, bl to 52w
mlhf_total_derive	MLHF total, derived	MLHF total, derived
mlhf_total	MLHF total	MLHF total
mlhf_emotional	MLHF emotional	MLHF emotional
mlhf_physical	MLHF physical	MLHF physical
mlhf_total_bl	MLHF total, bl	MLHF total. Baseline
mlhf_total_delta_12w	MLHF total, bl to 12w	MLHF total change, bl to 12w
mlhf_total_delta_52w	MLHF total, bl to 52w	MLHF total change, bl to 52w
mlhf_total_delta_final	MLHF total, bl to final	MLHF total change, bl to final
mlhf_emotional_bl	MLHF Emot, bl	MLHF emotional. Baseline
mlhf_emotional_delta_12w	MLHF Emot, bl to 12w	MLHF emotional change, bl to 12w
mlhf_emotional_delta_52w	MLHF Emot, bl to 52w	MLHF emotional change, bl to 52w
mlhf_emotional_delta_final	MLHF Emot, bl to final	MLHF emotional change, bl to final
mlhf_physical_bl	MLHF Physical, bl	MLHF physical. Baseline
mlhf_physical_delta_12w	MLHF Physical, bl to 12w	MLHF physical change, bl to 12w
mlhf_physical_delta_52w	MLHF Physical, bl to 52w	MLHF physical change, bl to 52w
mlhf_physical_delta_final	MLHF Physical, bl to final	MLHF physical change, bl to final
vas_global	VAS global	VAS global
vas_global_bl	Global VAS, bl	Global VAS, baseline
vas_global_bl_12w	Global VAS, bl to 12 w	Global VAS, baseline to 12 w
vas_global_bl_52w	Global VAS, bl to 52 w	Global VAS, baseline to 52 w
kccq_overall_sum_bl	Overall summary, bl	KCCQ overall summary, baseline
kccq_overall_sum	KCCQ Overall Summary	KCCQ overall summary
kccq_clinical_sum	KCCQ Clinical summary	KCCQ clinical summary
kccq_clin_sum_bl	Clinical summary, bl	KCCQ clinical summary, baseline
kccq_tot_sym	KCCQ Total symptoms	KCCQ total symptoms
kccq_total_sym_bl	Total symptoms, bl	KCCQ total symptoms, baseline
kccq_sym_freq	Symptom frequency	KCCQ symptom frequency
kccq_sym_freq_bl	Symptom frequency, bl	KCCQ symptom frequency, baseline
kccq_sym_burd	Symptom burden	KCCQ symptom burden
kccq_sym_burd_bl	Symptom burden, bl	KCCQ symptom burden, baseline
kccq_sym_stab	Symptom stability	KCCQ symptom stability
kccq_symp_stab_bl	Symptom stability, bl	KCCQ symptom stability, baseline
kccq_phys_lim	Physical limit	KCCQ physical limitation
kccq_phys_lim_bl	Physical limit, bl	KCCQ physical limit, baseline
kccq_self_eff	Self efficacy	KCCQ self efficacy
kccq_self_eff_bl	Self efficacy, bl	KCCQ self efficacy, baseline
kccq_qol	KCCQ QOL	KCCQ quality of life
kccq_qol_bl	Quality of life, bl	KCCQ quality of life, baseline
kccq_soc_lim_bl	Social limit, bl	KCCQ social limit, baseline
kccq_overall_sum_delta_12w	KCCQ overall, bl to 12w	KCCQ overall summary, baseline to 12w
kccq_overall_sum_delta_52w	KCCQ overall, bl to 52w	KCCQ overall summary, baseline to 52w
kccq_overall_sum_delta_final	KCCQ overall, bl to final	KCCQ overall summary, baseline to final
kccq_clin_sum_delta_12w	KCCQ clinical, bl to 12w	KCCQ clinical summary, baseline to 12w
kccq_clin_sum_delta_52w	KCCQ clinical, bl to 52w	KCCQ clinical summary, baseline to 52w
kccq_clin_sum_delta_final	KCCQ clinical, bl to final	KCCQ clinical summary, baseline to final
kccq_total_sym_delta_12w	KCCQ tot sympt, bl to 12w	KCCQ total symptoms, baseline to 12w
kccq_total_sym_delta_52w	KCCQ tot sympt, bl to 52w	KCCQ total symptoms, baseline to 52w
kccq_total_sym_delta_final	KCCQ tot sympt, bl to final	KCCQ total symptoms, baseline to final
kccq_sym_freq_delta_12w	KCCQ symp freq, bl to 12w	KCCQ symptom frequency, baseline to 12w
kccq_sym_freq_delta_52w	KCCQ symp freq, bl to 52w	KCCQ symptom frequency, baseline to 52w
kccq_sym_freq_delta_final	KCCQ symp freq, bl to final	KCCQ symptom frequency, baseline to final
kccq_sym_burd_delta_12w	KCCQ symp burd, bl to 12w	KCCQ symptom burden, baseline to 12w
kccq_sym_burd_delta_52w	KCCQ symp burd, bl to 52w	KCCQ symptom burden, baseline to 52w
kccq_sym_burd_delta_final	KCCQ symp burd, bl to final	KCCQ symptom burden, baseline to final
kccq_symp_stab_delta_12w	KCCQ symp stab, bl to 12w	KCCQ symptom stability, baseline to 12w
kccq_symp_stab_delta_52w	KCCQ symp stab, bl to 52w	KCCQ symptom stability, baseline to 52w
kccq_symp_stab_delta_final	KCCQ symp stab, bl to final	KCCQ symptom stability, baseline to final
kccq_phys_lim_delta_12w	KCCQ phys limit, bl to 12w	KCCQ physical limits, baseline to 12w
kccq_phys_lim_delta_52w	KCCQ phys limit, bl to 52w	KCCQ physical limits, baseline to 52w
kccq_phys_lim_delta_final	KCCQ phys limit, bl to final	KCCQ physical limits, baseline to final
kccq_self_eff_delta_12w	KCCQ self efficacy, bl to 12w	KCCQ self efficacy, baseline to 12w
kccq_self_eff_delta_52w	KCCQ self efficacy, bl to 52w	KCCQ self efficacy, baseline to 52w
kccq_self_eff_delta_final	KCCQ self efficacy, bl to final	KCCQ self efficacy, baseline to final
kccq_qol_delta_12w	KCCQ qual life, bl to 12w	KCCQ quality of life, baseline to 12w
kccq_qol_delta_52w	KCCQ qual life, bl to 52w	KCCQ quality of life, baseline to 52w
kccq_qol_delta_final	KCCQ qual life, bl to final	KCCQ quality of life, baseline to final
kccq_soc_lim_delta_12w	KCCQ social limits, bl to 12w	KCCQ social limits, baseline to 12w
kccq_soc_lim_delta_52w	KCCQ social limits, bl to 52w	KCCQ social limits, baseline to 52w
kccq_soc_lim_delta_final	KCCQ social limits, bl to final	KCCQ social limits, baseline to final
lipid	HLD	Hyperlipidemia
sodium	Sodium	Sodium, mEq/dL
