## Supplementary material for "Aggregating data to accelerate personalized therapy in heart failure (ADAPT-HF)": Harmonization definitions: phenotypelist_trial.csv

phenotype	brief_name	var_type	dist_function	default_rank	default_text	category	longitudinal
Absolute lymphocyte count	alc	continuous	gaussian()			lab	Y
Absolute neutrophil count	anc	continuous	gaussian()			lab	Y
Age category	age_cat	categorical	multinomial('identity')			demo
Age value	age_val	continuous	gaussian()			demo	Y
Albumin value	albumin	continuous	gaussian()			lab	Y
Alcohol use	etoh	categorical	multinomial('identity')	1	No	comorbid
ALT	alt	categorical	multinomial('identity')			lab
AST value	ast	continuous	gaussian()			lab	Y
Anemia	anemia	categorical	multinomial('identity')			comorbid	Y
Angina	angina	categorical	multinomial('identity')	1	No	comorbid
Anxiety	anx	categorical	multinomial('identity')	1	No	comorbid
STAI-Y1 score	staiy1	continuous	gaussian()			pro
Any BBB	bbb	categorical	multinomial('identity')	1	No	comorbid
Aortic regurgitation	aortic_regurg	categorical	multinomial('identity')	1	No	comorbid
Aortic regurgitation - echo	aortic_regurg_echo	categorical	multinomial('identity')			imaging
Aortic stenosis	aortic_stenosis	categorical	multinomial('identity')	1	No	comorbid
Aortic stenosis - echo	aortic_stenosis_echo	categorical	multinomial('identity')			imaging
Arterial elastance index	elastance_ix	continuous	gaussian()			imaging	Y
Arterial elastance PAC	elastance_PAC	continuous	gaussian()			imaging	Y
Atrial fibrillation on admit	af_admit	categorical	multinomial('identity')	1	No	comorbid
Atrial fibrillation type	af_type	categorical	multinomial('identity')			comorbid
Atrial fibrillation/flutter	af	categorical	multinomial('identity')	1	No	comorbid
BMI	bmi	categorical	multinomial('identity')			exam
BMI value	bmi_val	continuous	gaussian()			exam	Y
BNP	bnp	categorical	multinomial('identity')			lab
BNP value	bnp_val	continuous	gaussian()			lab	Y
Body surface area	bsa	continuous	gaussian()			exam	Y
BUN	bun	categorical	multinomial('identity')			lab
BUN value	bun_val	continuous	gaussian()			lab	Y
Cancer	cancer	categorical	multinomial('identity')	1	No	comorbid
Cardiac resynchronization therapy	crt	categorical	multinomial('identity')	1	No	procedure
Cardiomyopathy etiology	cm_etiology	categorical	multinomial('identity')			hfchar
CES-D10 score	cesd10	continuous	gaussian()			pro	Y
CES-D20 score	cesd20	continuous	gaussian()			pro	Y
Chloride value	cl	continuous	gaussian()			lab	Y
Chronic kidney disease stage	ckd	categorical	multinomial('identity')			comorbid	Y
COPD	copd	categorical	multinomial('identity')	1	No	comorbid
Coronary artery disease	cad	categorical	multinomial('identity')	1	No	comorbid
Country	country	categorical	multinomial('identity')			demo
Creatinine clearance	crcl	continuous	gaussian()			lab	Y
Creatinine clearance < 30	crcl_30	categorical	multinomial('identity')			lab
Creatinine value	cr_val	continuous	gaussian()			lab	Y
Current smoker	cur_smoke	categorical	multinomial('identity')			comorbid
Depression	dep	categorical	multinomial('identity')	1	No	comorbid
Diabetes mellitus	dm	categorical	multinomial('identity')	1	No	comorbid
Diabetes mellitus type	dm_type	categorical	multinomial('identity')	1	Noninsulin dependent	comorbid
Diastolic blood pressure	dbp	categorical	multinomial('identity')			exam
Diastolic blood pressure value	dbp_val	continuous	gaussian()			exam	Y
Diastolic dysfunction	dd	categorical	multinomial('identity')			imaging
Diastolic dysfunction Olmsted	dd_olm	categorical	multinomial('identity')			imaging
Dopamine value	dopa_val	continuous	gaussian()			lab	Y
Duration of heart failure	hf_dur	categorical	multinomial('identity')			hfchar
Duration of heart failure value	hf_dur_val	continuous	gaussian()			hfchar	Y
Dyspnea	dyspnea	categorical	multinomial('identity')			pro	Y
E prime	eprime	categorical	multinomial('identity')			imaging
E prime lateral	eprime_lat	categorical	multinomial('identity')			imaging
E prime lateral value	eprime_lat_val	continuous	gaussian()			imaging	Y
E prime septal	eprime_med	categorical	multinomial('identity')			imaging
E prime septal value	eprime_med_val	continuous	gaussian()			imaging	Y
E wave value	ewave_val	continuous	gaussian()			imaging	Y
E/e prime avg	eeprime_avg	categorical	multinomial('identity')			imaging
E/e prime avg value	eeprime_avg_val	continuous	gaussian()			imaging	Y
E/e prime lateral	eeprime_lat	categorical	multinomial('identity')			imaging
E/e prime lateral value	eeprime_lat_val	continuous	gaussian()			imaging	Y
E/e prime medial	eeprime_med	categorical	multinomial('identity')			imaging
E/e prime medial value	eeprime_med_val	continuous	gaussian()			imaging	Y
Edema	edema	categorical	multinomial('identity')	1	No	exam	Y
Education level	educ_level	categorical	multinomial('identity')			demo
Education level simple	educ_level_simple	categorical	multinomial('identity')			demo
Education level - spouse	educ_level_spouse	categorical	multinomial('identity')			demo
Education level simple - spouse	educ_level_simple_spouse	categorical	multinomial('identity')			demo
LV ejection fraction value	ef_val	continuous	gaussian()			imaging	Y
LVEF echo value	ef_val_echo	continuous	gaussian()			imaging	Y
LVEF mri value	ef_val_mri	continuous	gaussian()			imaging	Y
Elevated jugular venous pressure	jvp	categorical	multinomial('identity')			exam	Y
Work status	work	categorical	multinomial('identity')			demo
Family income classification	income	categorical	multinomial('identity')			demo
Global longitudinal strain quartile	gls_q	categorical	multinomial('identity')			imaging	Y
Glucose	glucose	continuous	gaussian()			lab	Y
Heart failure assessment	ahf_type	categorical	multinomial('identity')			hfchar	Y
Heart rate	hr	categorical	multinomial('identity')			exam
Heart rate value	hr_val	continuous	gaussian()			exam	Y
Hematocrit	hct	continuous	gaussian()			lab	Y
Hemoglobin	hgb	continuous	gaussian()			lab	Y
High density lipoprotein value	hdl_val	continuous	gaussian()			lab	Y
Hyperlipidemia	lipid	categorical	multinomial('identity')	1	No	comorbid
Hypertension	htn	categorical	multinomial('identity')	1	No	comorbid
Implantable cardiac defibrillator	icd	categorical	multinomial('identity')	1	No	procedure
Insulin status	ins_status	categorical	multinomial('identity')	1	No	meds
Ischemic cardiomyopathy	ischemic_cm	categorical	multinomial('identity')			hfchar
LA end systolic area	laa	categorical	multinomial('identity')			imaging
LA end systolic area value	laa_val	continuous	gaussian()			imaging	Y
LA volume index	lav_ix	categorical	multinomial('identity')			imaging
LA volume index value	lav_ix_val	continuous	gaussian()			imaging	Y
LBBB	lbbb	categorical	multinomial('identity')	1	No	comorbid
Low density lipoprotein value	ldl_val	continuous	gaussian()			lab	Y
LV diastolic diameter	lvidd	categorical	multinomial('identity')			imaging
LV diastolic diameter value	lvidd_val	continuous	gaussian()			imaging	Y
LV diastolic volume	lvedv	categorical	multinomial('identity')			imaging	Y
LV diastolic volume value	lvedv_val	continuous	gaussian()			imaging	Y
LV diastolic volume echo	lvedv_echo	categorical	multinomial('identity')			imaging	Y
LV diastolic volume echo value	lvedv_echo_val	continuous	gaussian()			imaging	Y
LV diastolic volume mri	lvedv_mri	categorical	multinomial('identity')			imaging	Y
LV diastolic volume value mri	lvedv_mri_val	continuous	gaussian()			imaging	Y
LV diastolic volume rn	lvedv_rn	categorical	multinomial('identity')			imaging	Y
LV ejection fraction	ef_cat	categorical	multinomial('identity')			imaging
LV mass	lvmass	categorical	multinomial('identity')			imaging
LV mass value	lvmass_val	continuous	gaussian()			imaging	Y
LV mass index	lvmass_ix	categorical	multinomial('identity')			imaging
LV mass index value	lvmass_ix_val	continuous	gaussian()			imaging	Y
LV mass value mri	lvmass_mri	continuous	gaussian()			imaging	Y
LV mass index value mri	lvmass_ix_mri	continuous	gaussian()			imaging	Y
LV posterior wall thickness	lvpwd	categorical	multinomial('identity')			imaging
LV posterior wall thickness value	lvpwd_val	continuous	gaussian()			imaging
LVEDD index	lvedd_ix	categorical	multinomial('identity')			imaging
LVEDD index value	lvedd_ix_val	continuous	gaussian()			imaging	Y
LVESD index	lvesd_ix	categorical	multinomial('identity')			imaging
LVESD index value	lvesd_ix_val	continuous	gaussian()			imaging	Y
LVH type	lvh_type	categorical	multinomial('identity')			imaging
Lymphocyte, %	lympho	continuous	gaussian()			lab	Y
Marital status	marital_status	categorical	multinomial('identity')			demo
Mitral E decel time	decel_time	categorical	multinomial('identity')			imaging
Mitral E decel time value	decel_time_val	continuous	gaussian()			imaging	Y
Mitral E/A ratio	ea_ratio	categorical	multinomial('identity')			imaging
Mitral E/A ratio value	ea_ratio_val	continuous	gaussian()			imaging	Y
Mitral regurgitation	mr	categorical	multinomial('identity')	1	Normal/Mild	comorbid
Monocytes, %	mono_pct	categorical	multinomial('identity')			lab	Y
Myocardial infarction	mi	categorical	multinomial('identity')	1	No	comorbid
NTBNP value	ntbnp_val	continuous	gaussian()			lab	Y
NYHA	nyha	categorical	multinomial('identity')			exam
Obstructive sleep apnea	osa	categorical	multinomial('identity')	1	No	comorbid
On ACE-inhibitor	acei	categorical	multinomial('identity')	1	No	meds	Y
On ACE/ARB	acearb	categorical	multinomial('identity')	1	No	meds	Y
On allopurinol	allopurinol	categorical	multinomial('identity')	1	No	meds	Y
On antiarrhythmic	antiarrhyth	categorical	multinomial('identity')	1	No	meds	Y
On ARB	arb	categorical	multinomial('identity')	1	No	meds	Y
On aspirin	asa	categorical	multinomial('identity')	1	No	meds	Y
On beta-blocker	betab	categorical	multinomial('identity')	1	No	meds	Y
On calcium channel blocker	cachblk	categorical	multinomial('identity')	1	No	meds	Y
On daily furosemide equivalent	daily_furo	continuous	gaussian()	0	0	meds	Y
On digoxin	digoxin	categorical	multinomial('identity')	1	No	meds	Y
On direct Xa inhibitor	xa_inhibitor	categorical	multinomial('identity')	1	No	meds	Y
On DM therapy	dm_tx	categorical	multinomial('identity')	1	No	meds	Y
On evidence-based beta-blocker	bb_evidence	categorical	multinomial('identity')	1	No	meds	Y
On hydralazine	hydral	categorical	multinomial('identity')	1	No	meds	Y
On insulin	insulin	categorical	multinomial('identity')	1	No	meds	Y
On ivabradine	hcn4i	categorical	multinomial('identity')	1	No	meds	Y
On lipid lowering therapy	lipid_lower_tx	categorical	multinomial('identity')	1	No	meds	Y
On long-acting nitrate	nitrate	categorical	multinomial('identity')	1	No	meds	Y
On loop diuretic	loop	categorical	multinomial('identity')	1	No	meds	Y
On MRA	mra	categorical	multinomial('identity')	1	No	meds	Y
On oral anticoagulation	oac	categorical	multinomial('identity')	1	No	meds	Y
On oral hypoglycemic	oral_hypog	categorical	multinomial('identity')	1	No	meds	Y
On other beta-blocker	bb_other	categorical	multinomial('identity')	1	No	meds	Y
On other lipid lowering agent	other_lipid_med	categorical	multinomial('identity')	1	No	meds	Y
On P2Y12 inhibitor	p2y12	categorical	multinomial('identity')	1	No	meds	Y
On statin	statin	categorical	multinomial('identity')	1	No	meds	Y
On thiazide diuretic	thiazide	categorical	multinomial('identity')	1	No	meds	Y
On warfarin	warfarin	categorical	multinomial('identity')	1	No	meds	Y
Pacemaker	ppm	categorical	multinomial('identity')	1	No	procedure
Peripheral vascular disease	pvd	categorical	multinomial('identity')	1	No	comorbid
Potassium	k	continuous	gaussian()			lab	Y
Prior CABG	cabg	categorical	multinomial('identity')	1	No	procedure
Prior HF hospitalization	prior_hfh	categorical	multinomial('identity')	1	No	hfchar
Prior PCI	pci	categorical	multinomial('identity')	1	No	procedure
Pulmonary vein S/D reversal	pvf_ratio	categorical	multinomial('identity')	1		imaging	Y
Pulmonary vein S/D value	pvf_ratio_val	continuous	gaussian()			imaging	Y
Pulse pressure	pupr	categorical	multinomial('identity')			exam
Pulse pressure value	pupr_val	continuous	gaussian()			exam	Y
QRS > 120 ms	qrs_120	categorical	multinomial('identity')			comorbid
QRS interval	qrs_val	continuous	gaussian()			comorbid	Y
Race	race	categorical	multinomial('identity')			demo
Rales	rales	categorical	multinomial('identity')			exam
Randomization group	rand_group	categorical	multinomial('identity')			arm
RBBB	rbbb	categorical	multinomial('identity')	1	No	comorbid
Region	region	categorical	multinomial('identity')			demo
Relative wall thickness	rwt	categorical	multinomial('identity')			imaging
Revascularization	revasc	categorical	multinomial('identity')	1	No	procedure
RV end diastolic area	rveda	categorical	multinomial('identity')			imaging
RV function	rv_function	categorical	multinomial('identity')			imaging
RV function - TOPCAT tertile	rv_function_topcat	categorical	multinomial('identity')			imaging
RV systolic pressure	rvsp	categorical	multinomial('identity')			imaging
RV systolic pressure value	rvsp_val	continuous	gaussian()			imaging	Y
S3 gallop	s3	categorical	multinomial('identity')			exam
Septal wall thickness	ivsd	categorical	multinomial('identity')			imaging
Aldosterone value	aldo_val	continuous	gaussian()			lab	Y
C-reactive protein value	crp_val	continuous	gaussian()			lab	Y
Carboxy-terminal telopeptide of collagen type I value	ictp_val	continuous	gaussian()			lab	Y
cGMP value	cgmp_val	continuous	gaussian()			lab	Y
Cystatin C value	cystc_val	continuous	gaussian()			lab	Y
Endothelin-1 value	et1_val	continuous	gaussian()			lab	Y
Galectin-3 value	galec3_val	continuous	gaussian()			lab	Y
Pro-collagen III NTP value	piiinp_val	continuous	gaussian()			lab	Y
Troponin I	tni	categorical	multinomial('identity')			lab
Troponin I value	tni_val	continuous	gaussian()			lab	Y
Uric acid value	uric_val	continuous	gaussian()			lab	Y
Sex	sex	categorical	multinomial('identity')			demo
Six minute walk distance, m	sixmw_dist_m	continuous	gaussian()			fun_status	Y
Sodium	sodium	categorical	multinomial('identity')			lab
Sodium value	sodium_val	continuous	gaussian()			lab	Y
STICH hypothesis 1	stich_h1	categorical	multinomial('identity')			arm
STICH hypothesis 2	stich_h2	categorical	multinomial('identity')			arm
Stratum	stratum	categorical	multinomial('identity')			arm
Stroke	stroke	categorical	multinomial('identity')	1	No	comorbid
Systolic blood pressure	sbp	categorical	multinomial('identity')			exam
Systolic blood pressure value	sbp_val	continuous	gaussian()			exam	Y
Tobacco use	tob	categorical	multinomial('identity')	1	No	comorbid
Total bilirubin value	tot_bili	continuous	gaussian()			lab	Y
Total cholesterol value	tot_chol	continuous	gaussian()			lab	Y
Treatment group	txgroup	categorical	multinomial('identity')			arm
Treatment group 2	txgroup2	categorical	multinomial('identity')			arm
Tricuspid velocity value	tr_val	continuous	gaussian()			imaging	Y
Triglyceride value	tg_val	continuous	gaussian()			lab	Y
Valvular disease	valvdz	categorical	multinomial('identity')	1	No	comorbid
Ventricular tachycardia/fibrillation	vtvf	categorical	multinomial('identity')	1	No	comorbid
VO2 value	vo2	continuous	gaussian()			fun_status	Y
Weight, kg value	weight_kg	continuous	gaussian()			exam	Y
Beck Depression Inventory Score	bdi	continuous	gaussian()			procedure	Y
Worst symptom	worst_sx	categorical	multinomial('identity')			pro
VAS global	vas_global	continuous	gaussian()			pro	Y
Euro mobility	eq5d_mobil	continuous	gaussian()			pro	Y
Euro self-care	eq5d_selfcare	continuous	gaussian()			pro	Y
Euro activity	eq5d_activity	continuous	gaussian()			pro	Y
Euro pain	eq5d_pain	continuous	gaussian()			pro	Y
Euro mood	eq5d_mood	continuous	gaussian()			pro	Y
VAS dyspnea	vas_dyspnea	continuous	gaussian()			pro	Y
KCCQ Overall summary	kccq_overall_sum	continuous	gaussian()			pro	Y
KCCQ Clinical summary	kccq_clinical_sum	continuous	gaussian()			pro	Y
KCCQ Symptom burden	kccq_sym_burd	continuous	gaussian()			pro	Y
KCCQ Quality of life	kccq_qol	continuous	gaussian()			pro	Y
KCCQ Total symptom	kccq_tot_sym	continuous	gaussian()			pro	Y
KCCQ Physical limitation	kccq_phys_lim	continuous	gaussian()			pro	Y
KCCQ Symptom frequency	kccq_sym_freq	continuous	gaussian()			pro	Y
KCCQ Self efficacy	kccq_self_eff	continuous	gaussian()			pro	Y
KCCQ Symptom stability	kccq_sym_stab	continuous	gaussian()			pro	Y
MLHF total	mlhf_total	continuous	gaussian()			pro	Y
MLHF physical	mlhf_physical	continuous	gaussian()			pro	Y
MLHF emotional	mlhf_emotional	continuous	gaussian()			pro	Y
Daily IO balance	io_balance	continuous	gaussian()			exam	Y
Cumulative IO balance	io_cum	continuous	gaussian()			exam	Y
Preeclampsia/toxemia	preeclampsia	categorical	multinomial('identity')			comorbid	N
Right atrial pressure	rap	continuous	gaussian()			exam	Y
Pulmonary capillary wedge pressure	pcwp	continuous	gaussian()			exam	Y
Mean pulmonary artery pressure	pa_mean	continuous	gaussian()			exam	Y
Pulmonary vascular resistance	pvr	continuous	gaussian()			exam	Y
Systemic vascular resistance	svr	continuous	gaussian()			exam	Y
Mixed venous oxygen saturation	svo2	continuous	gaussian()			exam	Y
Pulmonary artery diastolic pressure	pa_diastolic	continuous	gaussian()			exam	Y
Pulmonary artery systolic pressure	pa_systolic	continuous	gaussian()			exam	Y
Cardiac index	cardiac_index	continuous	gaussian()			exam	Y
Cardiac output	cardiac_output	continuous	gaussian()			exam	Y
VE/VCO2 value	ve_vco2	continuous	gaussian()			exam	Y
Thoracic fluid content	tfc	continuous	gaussian()			exam	Y
Thoracic fluid index	tfi	continuous	gaussian()			exam	Y
Left cardiac work	lcw	continuous	gaussian()			exam	Y
Left cardiac work index	lcwi	continuous	gaussian()			exam	Y
Fatigue for congestion score	fatigue_ccs	continuous	gaussian()			pro	Y
Dyspnea for congestion score	dyspnea_ccs	continuous	gaussian()			pro	Y
Rales for congestion score	rales_ccs	continuous	gaussian()			exam	Y
Edema for congestion score	edema_ccs	continuous	gaussian()			exam	Y
Orthopnea for congestion score	orthopnea_ccs	continuous	gaussian()			exam	Y
Elevated jugular venous pressure for congestion score	jvp_ccs	continuous	gaussian()			exam	Y
Systemic arterial compliance	sac	continuous	gaussian()			imaging	Y
Systemic vascular resistance index	svri	continuous	gaussian()			imaging	Y
Cardiac output echo	co_echo	continuous	gaussian()			imaging	Y
Cardiac index echo	ci_echo	continuous	gaussian()			imaging	Y
Mean arterial pressure	map	continuous	gaussian()			exam	Y
Orthopnea	orthopnea	categorical	multinomial('identity')			pro	Y
Serum ferritin	ferritin	continuous	gaussian()			labs
Serum iron	iron	continuous	gaussian()			labs
Total iron binding capacity	tibc	continuous	gaussian()			labs
Transferrin saturation	fe_sat	continuous	gaussian()			labs
Systemic vascular resistance index PAC	sac_pac	continuous	gaussian()			procedure	Y
Diastolic dysfunction - TOPCAT definition	dd_topcat	categorical	multinomial('identity')			imaging	Y
Diastolic dysfunction - Bursi definition	dd_bursi	categorical	multinomial('identity')			imaging	Y
Diastolic dysfunction - ASE 2009 definition	dd_ase2009	categorical	multinomial('identity')			imaging	Y
Diastolic dysfunction - ASE 2016 definition	dd_ase2016	categorical	multinomial('identity')			imaging	Y
Ventilator efficiency	vevco2	categorical	multinomial('identity')			fun_status	Y
Diastolic dysfunction - Olmsted definition	dd_olmsted	categorical	multinomial('identity')			imaging	Y
Atrial natriuretic peptide value	anp_val	continuous	gaussian()			labs	Y
Renin activity value	renin_val	continuous	gaussian()			labs	Y
Norepinephrine value	norepi_val	continuous	gaussian()			labs	Y
Epinephrine value	epi_val	continuous	gaussian()			labs	Y
Nitrotyrosine value	nitrotyrosine_val	continuous	gaussian()			labs	Y
Myeloperoxidase value	mpo_val	continuous	gaussian()			labs	Y
