## Supplementary material for "Aggregating data to accelerate personalized therapy in heart failure (ADAPT-HF)": Harmonization definitions: Visit_weeks.csv

study	studyvisit	study_wks
ATHENA	BASE	0
ATHENA	RAND	0
ATHENA	24H	0.1
ATHENA	48H	0.2
ATHENA	72H	0.3
ATHENA	96H	0.4
ATHENA	DISCHRGE	1
ATHENA	DAY30	4
BEST	1	0
BEST	2	1
BEST	BASELINE	0
BEST	30	12
BEST	60	24
BEST	120	52
BEST	180	78
BEST	240	104
BEST	300	130
BEST	360	156
BEST	420	182
CARRESS	BASELINE	0
CARRESS	DAY1	0.1
CARRESS	DAY2	0.2
CARRESS	DAY3	0.3
CARRESS	DAY4	0.4
CARRESS	DAY5	0.5
CARRESS	DAY6	0.6
CARRESS	DAY7	1
CARRESS	DAY30	4
CARRESS	DAY60	8
CORONA	BASE	0
DIG	0	0
DIG	1	4
DIG	4	12
DIG	12	52
DOSE	1	0
DOSE	BASELINE	0
DOSE	2	0.025
DOSE	3	0.05
DOSE	6HOUR	0.025
DOSE	12HOUR	0.05
DOSE	4	0.1
DOSE	24HOUR	0.1
DOSE	5	0.2
DOSE	48HOUR	0.2
DOSE	6	0.3
DOSE	72HOUR	0.3
DOSE	7	0.4
DOSE	96HOUR	0.4
DOSE	DAY7	1
DOSE	DAY30	4
DOSE	DAY60	8
ESCAPE	Baseline	0
ESCAPE	DAY0	0
ESCAPE	TIME0	0.5
ESCAPE	DAY1	0.1
ESCAPE	DAY2	0.2
ESCAPE	DAY3	0.3
ESCAPE	DAY4	0.4
ESCAPE	DAY5	0.5
ESCAPE	DAY6	0.6
ESCAPE	DAY7	1
ESCAPE	DAYLAST	1
ESCAPE	Discharge	1
ESCAPE	TIME1	1
ESCAPE	2-Week Follow-Up	2
ESCAPE	1-Month Follow-Up	4
ESCAPE	2-Month Follow-Up	8
ESCAPE	3-Month Follow-Up	12
ESCAPE	TIME2	12
ESCAPE	6-Month Follow-Up	24
EXACT	BASELINE	0
EXACT	WEEK 4	4
EXACT	WEEK 12	12
EXACT	WEEK 24	24
FIGHT	BASE	0
FIGHT	D30	4
FIGHT	DAY30	4
FIGHT	D60	8
FIGHT	DAY60	8
FIGHT	D90	12
FIGHT	DAY90	12
FIGHT	D180	24
FIGHT	DAY180	24
GUIDE-IT	BASELINE	0
GUIDE-IT	evBLN	0
GUIDE-IT	evWKS2	2
GUIDE-IT	evWKS6	6
GUIDE-IT	evMON3	12
GUIDE-IT	evMON6	24
GUIDE-IT	evMON9	36
GUIDE-IT	evMON12	52
GUIDE-IT	evMON15	65
GUIDE-IT	evMON18	78
GUIDE-IT	evMON21	91
GUIDE-IT	evMON24	104
GUIDE-IT	evBLNFU
GUIDE-IT	evMON12FU
GUIDE-IT	evMON15FU
GUIDE-IT	evMON18FU
GUIDE-IT	evMON21FU
GUIDE-IT	evMON24FU
GUIDE-IT	evMON3FU
GUIDE-IT	evMON6FU
GUIDE-IT	evMON9FU
GUIDE-IT	evWKS2FU
GUIDE-IT	evWKS6FU
HF-ACTION	2	0
HF-ACTION	BASELINE	0
HF-ACTION	3	12
HF-ACTION	3MONTH	12
HF-ACTION	4	24
HF-ACTION	6MONTH	24
HF-ACTION	9MONTH	36
HF-ACTION	5	52
HF-ACTION	12MONTH	52
HF-ACTION	9	104
HF-ACTION	24MONTH	104
HF-ACTION	10	156
HF-ACTION	YEAR 3	156
HF-ACTION	FINAL VISIT	208
INDIE-HFpEF	BASE	0
INDIE-HFpEF	WEEK 7	7
INDIE-HFpEF	WEEK7	7
INDIE-HFpEF	WEEK 13	13
INDIE-HFpEF	WEEK13	13
IPRESERVE	BASE	0
MOCHA	1.1	0
MOCHA	4.1	4
MOCHA	4.2	8
MOCHA	4.3	10
MOCHA	4.4	12
MOCHA	4.5	20
MOCHA	4.6	24
NEAT-HFpEF	BASE	0
NEAT-HFpEF	BASELINE	0
NEAT-HFpEF	WEEK7	7
NEAT-HFpEF	WEEK13	13
PARADIGM	1
PARADIGM	2
PARADIGM	3
PARADIGM	4
PARADIGM	5	0
PARADIGM	6	2
PARADIGM	7	4
PARADIGM	8	8
PARADIGM	9	12
PARADIGM	10	36
PARADIGM	11	52
PARADIGM	12	56
PARADIGM	13	60
PARADIGM	14	64
PARADIGM	15	68
PARADIGM	16	72
PARADIGM	17	78
PARADIGM	18	82
PARADIGM	19	86
PARADIGM	20	90
RELAX	1	0
RELAX	BASELINE	0
RELAX	Baseline	0
RELAX	WEEK1	1
RELAX	WEEK3	3
RELAX	WEEK4	4
RELAX	12Weeks	12
RELAX	WEEK12	12
RELAX	WEEK13	13
RELAX	10	24
RELAX	24 Weeks	24
RELAX	24Weeks	24
RELAX	WEEK24	24
ROSE	BASELINE	0
ROSE	24 HOURS	0.1
ROSE	48 HOURS	0.2
ROSE	72 HOURS	0.3
ROSE	DAY 7	1
ROSE	24HOURS	0.1
ROSE	48HOURS	0.2
ROSE	72HOURS	0.3
SCD-HeFT	0	0
SCD-HeFT	CRF	0
SCD-HeFT	01 WEEK FOLLOW-UP	1
SCD-HeFT	01 MONTH FOLLOW-UP	4
SCD-HeFT	03 MONTH FOLLOW-UP	12
SCD-HeFT	06 MONTH FOLLOW-UP	24
SCD-HeFT	09 MONTH FOLLOW-UP	36
SCD-HeFT	12 MONTH FOLLOW-UP	52
SCD-HeFT	15 MONTH FOLLOW-UP	65
SCD-HeFT	18 MONTH FOLLOW-UP	78
SCD-HeFT	21 MONTH FOLLOW-UP	91
SCD-HeFT	24 MONTH FOLLOW-UP	104
SCD-HeFT	27 MONTH FOLLOW-UP	117
SCD-HeFT	30 MONTH FOLLOW-UP	130
SCD-HeFT	33 MONTH FOLLOW-UP	143
SCD-HeFT	36 MONTH FOLLOW-UP	156
SCD-HeFT	39 MONTH FOLLOW-UP	169
SCD-HeFT	42 MONTH FOLLOW-UP	182
SCD-HeFT	45 MONTH FOLLOW-UP	195
SCD-HeFT	48 MONTH FOLLOW-UP	208
SCD-HeFT	54 MONTH FOLLOW-UP	234
SCD-HeFT	60 MONTH FOLLOW-UP	260
SCD-HeFT	66 MONTH FOLLOW-UP	286
SCD-HeFT	72 MONTH FOLLOW-UP	312
SOLVD Prevent	1	0
SOLVD Prevent	2	0
SOLVD Prevent	3	0
SOLVD Prevent	4	4
SOLVD Prevent	5	6
SOLVD Prevent	6	12
SOLVD Prevent	7	32
SOLVD Prevent	8	52
SOLVD Prevent	9	69
SOLVD Prevent	10	86
SOLVD Prevent	11	104
SOLVD Prevent	12	121
SOLVD Prevent	13	138
SOLVD Prevent	14	156
SOLVD Prevent	15	173
SOLVD Prevent	16	190
SOLVD Prevent	17	208
SOLVD Prevent	18	225
SOLVD Prevent	19	242
SOLVD Prevent	20	260
SOLVD Registry	1	0
SOLVD Treat	1	0
SOLVD Treat	2	0
SOLVD Treat	3	0
SOLVD Treat	4	4
SOLVD Treat	5	6
SOLVD Treat	6	12
SOLVD Treat	7	32
SOLVD Treat	8	52
SOLVD Treat	9	68
SOLVD Treat	10	88
SOLVD Treat	11	104
SOLVD Treat	12	120
SOLVD Treat	13	140
SOLVD Treat	14	156
SOLVD Treat	15	172
SOLVD Treat	16	192
SOLVD Treat	17	208
SOLVD Prevent	18	225
SOLVD Prevent	19	242
SOLVD Prevent	20	260
STICH	0	0
STICH	INITIAL	0
STICH	BASELINE	0
STICH	30DAYS	4
STICH	4	12
STICH	4MONTH	12
STICH	FU4	12
STICH	8MONTH	32
STICH	12	52
STICH	12MONTH	52
STICH	1YEAR	52
STICH	FU12	52
STICH	18MONTH	78
STICH	24	104
STICH	24MONTH	104
STICH	FU24	104
STICH	30MONTH	130
STICH	36	156
STICH	36MONTH	156
STICH	FU36	156
STICH	42MONTH	182
STICH	48	208
STICH	48MONTH	208
STICH	FU48	208
STICH	54MONTH	234
STICH	60MONTH	260
STICH	66MONTH	286
STICH	72MONTH	312
STICH	78MONTH	338
STICH	84MONTH	364
STICH	evESVISIT1	286
STICH	evESVISIT2	312
STICH	evESVISIT3	338
STICH	evESVISIT4	364
STICH	evESVISIT5	390
STICH	evESVISIT6	416
STICH	evESVISIT7	442
STICH	evESVISIT8	468
STICH	evESVISIT9	494
STICH	evESVISIT10	520
TOPCAT	BASE	0
TOPCAT	Baseline	0
TOPCAT	WK04	4
TOPCAT	WK08	8
TOPCAT	MN04	12
TOPCAT	MN08	32
TOPCAT	MN12	52
TOPCAT	MN18	78
TOPCAT	MN24	104
TOPCAT	MN30	130
TOPCAT	MN36	156
TOPCAT	MN42	182
TOPCAT	MN48	208
TOPCAT	MN54	234
TOPCAT	MN60	260
TOPCAT	MN66	286
TOPCAT	MN72	312
IRONOUT	BASELINE	0
IRONOUT	WEEK8	8
IRONOUT	WEEK16	16
IRONOUT	WEEK1	1
LIFE	Baseline	0
LIFE	Screening	-1
LIFE	Week 2	2
LIFE	Week 4	4
LIFE	Week 8	8
LIFE	Week 10	10
LIFE	Week 12	12
LIFE	Week 16	16
LIFE	Week 20	20
LIFE	Week 24	24
LIFE	Week 26	26
